# Innate immune activation restricts priming and protective efficacy of the radiation-attenuated PfSPZ malaria vaccine

**DOI:** 10.1101/2021.10.08.21264577

**Authors:** Leetah Senkpeil, Jyoti Bhardwaj, Morgan Little, Prasida Holla, Aditi Upadhye, Phillip A. Swanson, Ryan E. Wiegand, Michael D. Macklin, Kevin Bi, Barbara J. Flynn, Ayako Yamamoto, Erik L. Gaskin, D. Noah Sather, Adrian L. Oblak, Edward Simpson, Hongyu Gao, W. Nicholas Haining, Kathleen B. Yates, Xiaowen Liu, Kephas Otieno, Simon Kariuki, Xiaoling Xuei, Yunlong Liu, Rafael Polidoro, Stephen L. Hoffman, Martina Oneko, Laura C. Steinhardt, Nathan W. Schmidt, Robert A. Seder, Tuan M. Tran

## Abstract

Baseline innate immune signatures can influence protective immunity following vaccination. Here, we used systems transcriptional analysis to assess the molecular mechanisms underlying differential immunogenicity and protective efficacy results of a clinical trial of the radiation-attenuated whole sporozoite PfSPZ Vaccine in African infants. Innate immune activation and myeloid signatures at pre-vaccination baseline correlated with protection from *Plasmodium falciparum* infection in placebo controls, while the same signatures predicted susceptibility to infection among infants who received the highest and most protective dose of the PfSPZ Vaccine. Machine learning identified monocytes and an antigen presentation signature as pre-vaccination features predictive of malaria infection after highest-dose PfSPZ vaccination. Consistent with these human data, innate stimulation *in vivo* conferred protection against malaria infection in mice while diminishing the CD8^+^ T cell response to radiation-attenuated sporozoites. These data establish a dichotomous role of innate stimulation for malaria protection and induction of protective immunity of whole-sporozoite malaria vaccines.
