## Supplementary material for "Innate immune activation restricts priming and protective efficacy of the radiation-attenuated PfSPZ malaria vaccine": Table S4

### Sheet: Sheet1
Gene	Covariate	n	number of events	HR	LCI	UCI	P value	Signficant
SP2-DT	upregulated post-vax (ref:downregulated post-vax)	155	93	0.75	0.49	1.15	0.187
SP2-DT	age (months)	155	93	1.01	0.922	1.12	0.764
SP2-DT	Wagai (ref:Siaya)	155	93	0.598	0.386	0.926	0.0212	*
SP2-DT	Pf infection during vax period (ref:no Pf during vax period)	155	93	1.94	1.26	3	0.0027	**
SP2-DT	9.0x10^5 PfSPZ (ref:4.5x10^5 PfSPZ)	155	93	1.03	0.616	1.73	0.902
SP2-DT	1.8x10^6 PfSPZ (ref:4.5x10^5 PfSPZ)	155	93	0.892	0.543	1.47	0.653
TMED4	upregulated post-vax (ref:downregulated post-vax)	155	93	1.08	0.704	1.64	0.734
TMED4	age (months)	155	93	1.02	0.924	1.12	0.725
TMED4	Wagai (ref:Siaya)	155	93	0.626	0.407	0.964	0.0334	*
TMED4	Pf infection during vax period (ref:no Pf during vax period)	155	93	2.02	1.31	3.11	0.00135	**
TMED4	9.0x10^5 PfSPZ (ref:4.5x10^5 PfSPZ)	155	93	1.03	0.613	1.75	0.898
TMED4	1.8x10^6 PfSPZ (ref:4.5x10^5 PfSPZ)	155	93	0.887	0.537	1.46	0.64
RP3-330M21.5	upregulated post-vax (ref:downregulated post-vax)	155	93	0.585	0.383	0.894	0.0132	*
RP3-330M21.5	age (months)	155	93	1	0.913	1.11	0.92
RP3-330M21.5	Wagai (ref:Siaya)	155	93	0.61	0.396	0.942	0.0257	*
RP3-330M21.5	Pf infection during vax period (ref:no Pf during vax period)	155	93	2.1	1.37	3.23	0.000714	***
RP3-330M21.5	9.0x10^5 PfSPZ (ref:4.5x10^5 PfSPZ)	155	93	1.03	0.614	1.73	0.905
RP3-330M21.5	1.8x10^6 PfSPZ (ref:4.5x10^5 PfSPZ)	155	93	0.921	0.559	1.52	0.748
RP11-946P6.6	upregulated post-vax (ref:downregulated post-vax)	155	93	0.81	0.535	1.23	0.322
RP11-946P6.6	age (months)	155	93	1.02	0.925	1.12	0.709
RP11-946P6.6	Wagai (ref:Siaya)	155	93	0.65	0.421	1	0.0514
RP11-946P6.6	Pf infection during vax period (ref:no Pf during vax period)	155	93	2.01	1.31	3.09	0.00143	**
RP11-946P6.6	9.0x10^5 PfSPZ (ref:4.5x10^5 PfSPZ)	155	93	0.98	0.581	1.65	0.94
RP11-946P6.6	1.8x10^6 PfSPZ (ref:4.5x10^5 PfSPZ)	155	93	0.855	0.518	1.41	0.539
ST3GAL3	upregulated post-vax (ref:downregulated post-vax)	155	93	0.636	0.42	0.963	0.0325	*
ST3GAL3	age (months)	155	93	1.03	0.933	1.13	0.572
ST3GAL3	Wagai (ref:Siaya)	155	93	0.611	0.397	0.941	0.0254	*
ST3GAL3	Pf infection during vax period (ref:no Pf during vax period)	155	93	1.95	1.27	3	0.00237	**
ST3GAL3	9.0x10^5 PfSPZ (ref:4.5x10^5 PfSPZ)	155	93	1	0.597	1.69	0.989
ST3GAL3	1.8x10^6 PfSPZ (ref:4.5x10^5 PfSPZ)	155	93	0.889	0.54	1.46	0.642
GPATCH1	upregulated post-vax (ref:downregulated post-vax)	155	93	0.881	0.582	1.34	0.552
GPATCH1	age (months)	155	93	1.02	0.927	1.12	0.685
GPATCH1	Wagai (ref:Siaya)	155	93	0.627	0.409	0.964	0.0332	*
GPATCH1	Pf infection during vax period (ref:no Pf during vax period)	155	93	2.03	1.32	3.11	0.00124	**
GPATCH1	9.0x10^5 PfSPZ (ref:4.5x10^5 PfSPZ)	155	93	1	0.597	1.69	0.991
GPATCH1	1.8x10^6 PfSPZ (ref:4.5x10^5 PfSPZ)	155	93	0.879	0.534	1.45	0.611
