## Supplementary material for "Innate immune activation restricts priming and protective efficacy of the radiation-attenuated PfSPZ malaria vaccine": Table S7

### Sheet: Sheet1
variable	CSPIgG_cat	treat	median_NP	median_P	Wilcox_stat	Wilcox_p
Activated (LPS) dendritic cell surface signature (S11)	CSP-specific IgG (-)	Placebo	4.01128	4.13273	38	0.657405
Activated (LPS) dendritic cell surface signature (S11)	CSP-specific IgG (-)	1.8 x 10^6 PfSPZ	4.31025	4.13209	84	0.129701
Activated (LPS) dendritic cell surface signature (S11)	CSP-specific IgG (+)	Placebo	3.87122	3.91958	232	0.663883
Activated (LPS) dendritic cell surface signature (S11)	CSP-specific IgG (+)	1.8 x 10^6 PfSPZ	3.84982	3.88976	173	0.665857
activated dendritic cells (M67)	CSP-specific IgG (-)	Placebo	7.13436	7.40026	31	0.310047
activated dendritic cells (M67)	CSP-specific IgG (-)	1.8 x 10^6 PfSPZ	7.49402	6.60502	92	0.0399938
activated dendritic cells (M67)	CSP-specific IgG (+)	Placebo	6.92912	6.70886	297	0.319995
activated dendritic cells (M67)	CSP-specific IgG (+)	1.8 x 10^6 PfSPZ	6.9793	6.80046	198	0.812893
antigen presentation (lipids and proteins) (M28)	CSP-specific IgG (-)	Placebo	3.97827	3.90104	49	0.716784
antigen presentation (lipids and proteins) (M28)	CSP-specific IgG (-)	1.8 x 10^6 PfSPZ	4.26743	3.93768	79	0.233704
antigen presentation (lipids and proteins) (M28)	CSP-specific IgG (+)	Placebo	3.94903	3.83849	292	0.377735
antigen presentation (lipids and proteins) (M28)	CSP-specific IgG (+)	1.8 x 10^6 PfSPZ	3.72407	3.73429	177	0.748746
antigen processing and presentation (M200)	CSP-specific IgG (-)	Placebo	6.84558	6.73948	47	0.840385
antigen processing and presentation (M200)	CSP-specific IgG (-)	1.8 x 10^6 PfSPZ	7.17884	6.80592	83	0.147123
antigen processing and presentation (M200)	CSP-specific IgG (+)	Placebo	6.85186	6.76229	265	0.780663
antigen processing and presentation (M200)	CSP-specific IgG (+)	1.8 x 10^6 PfSPZ	6.65297	6.86433	128	0.0884287
antiviral IFN signature (M75)	CSP-specific IgG (-)	Placebo	5.09178	4.97415	37	0.599878
antiviral IFN signature (M75)	CSP-specific IgG (-)	1.8 x 10^6 PfSPZ	5.50236	4.86942	94	0.0282632
antiviral IFN signature (M75)	CSP-specific IgG (+)	Placebo	5.09343	4.7551	287	0.441347
antiviral IFN signature (M75)	CSP-specific IgG (+)	1.8 x 10^6 PfSPZ	4.93884	5.0363	162	0.459697
chemokines and inflammatory molecules in myeloid cells (M86.0)	CSP-specific IgG (-)	Placebo	5.56934	5.63656	20	0.0506205
chemokines and inflammatory molecules in myeloid cells (M86.0)	CSP-specific IgG (-)	1.8 x 10^6 PfSPZ	5.31269	5.51493	40	0.233704
chemokines and inflammatory molecules in myeloid cells (M86.0)	CSP-specific IgG (+)	Placebo	5.5842	5.53473	261	0.84984
chemokines and inflammatory molecules in myeloid cells (M86.0)	CSP-specific IgG (+)	1.8 x 10^6 PfSPZ	5.46206	5.47322	167	0.548901
enriched in activated dendritic cells (I) (M119)	CSP-specific IgG (-)	Placebo	3.71829	3.94071	33	0.395041
enriched in activated dendritic cells (I) (M119)	CSP-specific IgG (-)	1.8 x 10^6 PfSPZ	4.01514	3.52544	85	0.113856
enriched in activated dendritic cells (I) (M119)	CSP-specific IgG (+)	Placebo	3.41947	3.5382	242	0.832418
enriched in activated dendritic cells (I) (M119)	CSP-specific IgG (+)	1.8 x 10^6 PfSPZ	3.4947	3.71228	133	0.118756
enriched in activated dendritic cells (II) (M165)	CSP-specific IgG (-)	Placebo	4.3311	4.46042	33	0.395041
enriched in activated dendritic cells (II) (M165)	CSP-specific IgG (-)	1.8 x 10^6 PfSPZ	4.89129	4.30438	90	0.0553186
enriched in activated dendritic cells (II) (M165)	CSP-specific IgG (+)	Placebo	4.1385	4.20134	246	0.902508
enriched in activated dendritic cells (II) (M165)	CSP-specific IgG (+)	1.8 x 10^6 PfSPZ	4.26855	4.03086	188	0.988894
enriched in activated dendritic cells/monocytes (M64)	CSP-specific IgG (-)	Placebo	5.30279	5.64907	31	0.310047
enriched in activated dendritic cells/monocytes (M64)	CSP-specific IgG (-)	1.8 x 10^6 PfSPZ	5.84529	5.66734	75	0.349265
enriched in activated dendritic cells/monocytes (M64)	CSP-specific IgG (+)	Placebo	5.33744	5.342	239	0.780663
enriched in activated dendritic cells/monocytes (M64)	CSP-specific IgG (+)	1.8 x 10^6 PfSPZ	5.38888	5.49281	178	0.769964
enriched in antigen presentation (I) (M71)	CSP-specific IgG (-)	Placebo	4.7518	5.03418	30	0.272287
enriched in antigen presentation (I) (M71)	CSP-specific IgG (-)	1.8 x 10^6 PfSPZ	5.12631	4.77451	89	0.0645471
enriched in antigen presentation (I) (M71)	CSP-specific IgG (+)	Placebo	4.63243	4.81597	235	0.713146
enriched in antigen presentation (I) (M71)	CSP-specific IgG (+)	1.8 x 10^6 PfSPZ	4.26638	4.79436	144	0.212593
enriched in antigen presentation (II) (M95.0)	CSP-specific IgG (-)	Placebo	7.68876	7.66208	45	0.967849
enriched in antigen presentation (II) (M95.0)	CSP-specific IgG (-)	1.8 x 10^6 PfSPZ	7.87035	7.63106	97	0.0160241
enriched in antigen presentation (II) (M95.0)	CSP-specific IgG (+)	Placebo	7.69059	7.68252	212	0.377735
enriched in antigen presentation (II) (M95.0)	CSP-specific IgG (+)	1.8 x 10^6 PfSPZ	7.52406	7.75331	79	0.00148737
enriched in antigen presentation (III) (M95.1)	CSP-specific IgG (-)	Placebo	6.25301	6.86068	31	0.310047
enriched in antigen presentation (III) (M95.1)	CSP-specific IgG (-)	1.8 x 10^6 PfSPZ	7.52642	6.13199	102	0.00536833
enriched in antigen presentation (III) (M95.1)	CSP-specific IgG (+)	Placebo	5.96532	5.94429	253	0.991116
enriched in antigen presentation (III) (M95.1)	CSP-specific IgG (+)	1.8 x 10^6 PfSPZ	5.87117	6.20232	125	0.0733898
inflammasome receptors and signaling (M53)	CSP-specific IgG (-)	Placebo	6.14939	6.2135	39	0.716784
inflammasome receptors and signaling (M53)	CSP-specific IgG (-)	1.8 x 10^6 PfSPZ	6.47925	6.3989	92	0.0399938
inflammasome receptors and signaling (M53)	CSP-specific IgG (+)	Placebo	6.18686	6.12388	250	0.973351
inflammasome receptors and signaling (M53)	CSP-specific IgG (+)	1.8 x 10^6 PfSPZ	5.98378	6.33041	118	0.0461582
inflammatory response (M33)	CSP-specific IgG (-)	Placebo	5.05683	5.09315	36	0.544759
inflammatory response (M33)	CSP-specific IgG (-)	1.8 x 10^6 PfSPZ	5.03754	4.9277	72	0.455123
inflammatory response (M33)	CSP-specific IgG (+)	Placebo	4.92294	4.82202	266	0.763609
inflammatory response (M33)	CSP-specific IgG (+)	1.8 x 10^6 PfSPZ	4.7461	5.09183	159	0.410241
innate activation by cytosolic DNA sensing (M13)	CSP-specific IgG (-)	Placebo	4.1052	4.46042	44	1
innate activation by cytosolic DNA sensing (M13)	CSP-specific IgG (-)	1.8 x 10^6 PfSPZ	4.6789	4.121	74	0.382764
innate activation by cytosolic DNA sensing (M13)	CSP-specific IgG (+)	Placebo	4.1234	3.99373	262	0.832418
innate activation by cytosolic DNA sensing (M13)	CSP-specific IgG (+)	1.8 x 10^6 PfSPZ	4.16562	4.3732	176	0.727713
innate antiviral response (M150)	CSP-specific IgG (-)	Placebo	7.25931	7.43907	35	0.492022
innate antiviral response (M150)	CSP-specific IgG (-)	1.8 x 10^6 PfSPZ	7.29468	6.38352	96	0.0194855
innate antiviral response (M150)	CSP-specific IgG (+)	Placebo	6.89816	6.41063	320	0.129658
innate antiviral response (M150)	CSP-specific IgG (+)	1.8 x 10^6 PfSPZ	6.82638	6.77076	203	0.706877
interferon alpha response (I) (M158.0)	CSP-specific IgG (-)	Placebo	-0.0180616	0.371552	33	0.395041
interferon alpha response (I) (M158.0)	CSP-specific IgG (-)	1.8 x 10^6 PfSPZ	0.513613	0.239407	70	0.534232
interferon alpha response (I) (M158.0)	CSP-specific IgG (+)	Placebo	0.12411	0.180701	241	0.815075
interferon alpha response (I) (M158.0)	CSP-specific IgG (+)	1.8 x 10^6 PfSPZ	0.139078	0.472057	147	0.24544
interferon alpha response (II) (M158.1)	CSP-specific IgG (-)	Placebo	-1.18987	-0.634557	38	0.64828
interferon alpha response (II) (M158.1)	CSP-specific IgG (-)	1.8 x 10^6 PfSPZ	-0.964081	-1.18701	41.5	0.266068
interferon alpha response (II) (M158.1)	CSP-specific IgG (+)	Placebo	-0.74934	-1.33996	305	0.236972
interferon alpha response (II) (M158.1)	CSP-specific IgG (+)	1.8 x 10^6 PfSPZ	-1.15168	-0.776456	194	0.898942
lysosome (M209)	CSP-specific IgG (-)	Placebo	7.27518	7.31204	40	0.777989
lysosome (M209)	CSP-specific IgG (-)	1.8 x 10^6 PfSPZ	7.57299	7.36902	105	0.00250214
lysosome (M209)	CSP-specific IgG (+)	Placebo	7.17774	7.17806	248	0.937869
lysosome (M209)	CSP-specific IgG (+)	1.8 x 10^6 PfSPZ	6.93954	7.27398	111	0.0278341
MHC-TLR7-TLR8 cluster (M146)	CSP-specific IgG (-)	Placebo	6.14564	5.51193	53	0.492022
MHC-TLR7-TLR8 cluster (M146)	CSP-specific IgG (-)	1.8 x 10^6 PfSPZ	7.08499	5.67244	94	0.0282632
MHC-TLR7-TLR8 cluster (M146)	CSP-specific IgG (+)	Placebo	6.0842	6.05049	257	0.920169
MHC-TLR7-TLR8 cluster (M146)	CSP-specific IgG (+)	1.8 x 10^6 PfSPZ	5.90439	5.50448	223	0.34935
myeloid, dendritic cell activation via NFkB (I) (M43.0)	CSP-specific IgG (-)	Placebo	4.12739	3.95757	54	0.442142
myeloid, dendritic cell activation via NFkB (I) (M43.0)	CSP-specific IgG (-)	1.8 x 10^6 PfSPZ	4.08867	3.93071	80	0.209411
myeloid, dendritic cell activation via NFkB (I) (M43.0)	CSP-specific IgG (+)	Placebo	4.04836	3.98503	208	0.331066
myeloid, dendritic cell activation via NFkB (I) (M43.0)	CSP-specific IgG (+)	1.8 x 10^6 PfSPZ	3.87517	4.20489	118	0.0461582
myeloid, dendritic cell activation via NFkB (II) (M43.1)	CSP-specific IgG (-)	Placebo	4.4997	4.57455	40	0.777989
myeloid, dendritic cell activation via NFkB (II) (M43.1)	CSP-specific IgG (-)	1.8 x 10^6 PfSPZ	4.65648	4.45213	82	0.16617
myeloid, dendritic cell activation via NFkB (II) (M43.1)	CSP-specific IgG (+)	Placebo	4.33981	4.2687	248	0.937869
myeloid, dendritic cell activation via NFkB (II) (M43.1)	CSP-specific IgG (+)	1.8 x 10^6 PfSPZ	4.30709	4.44113	157	0.379061
proinflammatory cytokines and chemokines (M29)	CSP-specific IgG (-)	Placebo	0.472668	0.876826	32	0.351062
proinflammatory cytokines and chemokines (M29)	CSP-specific IgG (-)	1.8 x 10^6 PfSPZ	0.779162	0.193269	87	0.0865462
proinflammatory cytokines and chemokines (M29)	CSP-specific IgG (+)	Placebo	0.653977	0.159919	315	0.161052
proinflammatory cytokines and chemokines (M29)	CSP-specific IgG (+)	1.8 x 10^6 PfSPZ	0.454071	0.487258	194	0.900294
proinflammatory dendritic cell, myeloid cell response (M86.1)	CSP-specific IgG (-)	Placebo	4.99898	4.9449	45	0.967849
proinflammatory dendritic cell, myeloid cell response (M86.1)	CSP-specific IgG (-)	1.8 x 10^6 PfSPZ	5.00116	4.91759	65	0.756524
proinflammatory dendritic cell, myeloid cell response (M86.1)	CSP-specific IgG (+)	Placebo	4.89235	4.901	277	0.584933
proinflammatory dendritic cell, myeloid cell response (M86.1)	CSP-specific IgG (+)	1.8 x 10^6 PfSPZ	4.82779	4.80622	175	0.706877
regulation of antigen presentation and immune response (M5.0)	CSP-specific IgG (-)	Placebo	6.74085	6.82817	28	0.206001
regulation of antigen presentation and immune response (M5.0)	CSP-specific IgG (-)	1.8 x 10^6 PfSPZ	6.90438	6.79411	91	0.0471708
regulation of antigen presentation and immune response (M5.0)	CSP-specific IgG (+)	Placebo	6.69481	6.73778	258	0.902508
regulation of antigen presentation and immune response (M5.0)	CSP-specific IgG (+)	1.8 x 10^6 PfSPZ	6.62034	6.78831	110	0.0258012
TLR and inflammatory signaling (M16)	CSP-specific IgG (-)	Placebo	5.6993	5.66288	46	0.903892
TLR and inflammatory signaling (M16)	CSP-specific IgG (-)	1.8 x 10^6 PfSPZ	6.37388	6.1792	78	0.259812
TLR and inflammatory signaling (M16)	CSP-specific IgG (+)	Placebo	5.79353	5.70116	252	1
TLR and inflammatory signaling (M16)	CSP-specific IgG (+)	1.8 x 10^6 PfSPZ	5.88123	5.77671	185	0.922373
TLR8-BAFF network (M25)	CSP-specific IgG (-)	Placebo	5.96948	5.8892	45	0.967849
TLR8-BAFF network (M25)	CSP-specific IgG (-)	1.8 x 10^6 PfSPZ	6.24713	6.05298	73	0.418071
TLR8-BAFF network (M25)	CSP-specific IgG (+)	Placebo	5.89637	5.92187	240	0.797821
TLR8-BAFF network (M25)	CSP-specific IgG (+)	1.8 x 10^6 PfSPZ	5.86876	5.69575	204	0.686255
type I interferon response (M127)	CSP-specific IgG (-)	Placebo	7.10571	7.48413	36	0.544759
type I interferon response (M127)	CSP-specific IgG (-)	1.8 x 10^6 PfSPZ	7.29468	6.63949	97	0.0160241
type I interferon response (M127)	CSP-specific IgG (+)	Placebo	7.01083	6.62125	315	0.161052
type I interferon response (M127)	CSP-specific IgG (+)	1.8 x 10^6 PfSPZ	6.89056	6.77076	194	0.900294
viral sensing & immunity; IRF2 targets network (I) (M111.0)	CSP-specific IgG (-)	Placebo	4.66552	4.97169	27	0.17737
viral sensing & immunity; IRF2 targets network (I) (M111.0)	CSP-specific IgG (-)	1.8 x 10^6 PfSPZ	5.23506	4.73445	96	0.0194855
viral sensing & immunity; IRF2 targets network (I) (M111.0)	CSP-specific IgG (+)	Placebo	4.58409	4.4792	239	0.780663
viral sensing & immunity; IRF2 targets network (I) (M111.0)	CSP-specific IgG (+)	1.8 x 10^6 PfSPZ	4.53124	4.7049	122	0.0604645
viral sensing & immunity; IRF2 targets network (II) (M111.1)	CSP-specific IgG (-)	Placebo	5.75244	6.08281	35	0.492022
viral sensing & immunity; IRF2 targets network (II) (M111.1)	CSP-specific IgG (-)	1.8 x 10^6 PfSPZ	6.17894	5.64814	98	0.013077
viral sensing & immunity; IRF2 targets network (II) (M111.1)	CSP-specific IgG (+)	Placebo	5.7399	5.72116	268	0.729843
viral sensing & immunity; IRF2 targets network (II) (M111.1)	CSP-specific IgG (+)	1.8 x 10^6 PfSPZ	5.74442	5.68372	164	0.494396
