## Supplementary material for "Innate immune activation restricts priming and protective efficacy of the radiation-attenuated PfSPZ malaria vaccine": Key Resource Table

### Sheet: ENTER HERE
REAGENT or RESOURCE	SOURCE	IDENTIFIER
Antibodies
Anti-human CD3 BUV496 clone UCHT1	BD	564809
Anti-human CD4 BUV805 clone SK3	BD	564910
Anti-human CD8 BUV563 clone RPA-T8	BD	565695
Anti-human CD14 BUV805 clone M5E2	BD	565779
Anti-human CD16 BUV496 clone 3G8	BD	564653
Anti-human CD19 BV750 clone HIB19	Biolegend	302261
Anti-human CD20 PE/Dazzle 594	Biolegend	302348
Anti-human CD56 BUV563 NCAM16.2	BD	564653
Anti-human CD8 BV570 RPA-T8	Biolegend	301038
Anti-human TCR γδ PE B1	Beckman Coulter	3312210
Anti-human CD3 BUV661 UCHT1	BD	565065
Anti-human CD11c PE/Cy5.5 3.9	ThermoFisher	35-0116-42
Anti-human TCR 𝛄𝛅 AOC-Vio770 Clone REA591	MIltenyi	130-113-509
Anti-human TCR V𝛄9 PE/Cy5 Clone IMMU360	Beckman Coulter	A63663
Anti-human TCR V𝛅1 FITC Clone Ts8.2	Thermo Fisher	TCR2730
Anti-human TCR V𝛅2 VioGreen Clone 123R3	Miltenyi	130-106-653
Anti-mouse CD4 PE-Cy7 Clone RM4-5	Biolegend	100528
Anti-mouse CD8 APC Clone 53-6.7	Biolegend	100712
Anti-mouse CD11a FITC Clone M17/4	Biolegend	101106
Mouse PyCSP monoclonal (c) antibody	Noah Sather	PMID 24478094
Goat anti-Mouse IgG (H+L), Superclonal™ Recombinant Secondary Antibody, Alexa Fluor 488	Invitrogen	A28175
CSP-probe AlexaFluor 647	Oneko et al. Nature Medicine 2021	PMID 34518679
Biological Samples
human peripheral blood mononuclear cells	Safety, Tolerability and Efficacy of PfSPZ Vaccine in Healthy Children and Infants 5 Months - 9 Years Living in Kenya	ClinicalTrials.gov Identifier: NCT02687373
human plasma	Safety, Tolerability and Efficacy of PfSPZ Vaccine in Healthy Children and Infants 5 Months - 9 Years Living in Kenya	ClinicalTrials.gov Identifier: NCT02687373
whole-blood RNA	Safety, Tolerability and Efficacy of PfSPZ Vaccine in Healthy Children and Infants 5 Months - 9 Years Living in Kenya	ClinicalTrials.gov Identifier: NCT02687373
human Peripheral Blood Monocytes, Frozen	StemCell	70034
Chemicals, Peptides, and Recombinant Proteins
Protein Transport Inhibitor Cocktail	eBioscience/Thermo Fisher Scientific	00-4980-03
Foxp3 Transcription Buffer set	eBioscience/Thermo Fisher Scientific	00-5523-00
LIVE/DEAD™ Fixable Green Dead Cell Stain Kit	Invitrogen™/Thermo Fisher Scientific	L23101
Live/Dead Blue Viability (Amine-reactive)	Thermo Fisher	L34962
flagellin (mouse studies)	Adipogen	AG-40B-0095-C100
poly I:C (mouse studies)	Tocris	4287
lipopolysaccharide (LPS) (mouse studies)	Sigma-Aldrich	L3024-5MG
β-glucan, Saccharomyces cerevisiae (mouse and in vitro studies)	Sigma-Aldrich	G5011-25MG
CpG ODN 2006 (ODN 7909) (in vitro studies)	InvivoGen	tlrl-2006
imiquimod (in vitro studies)	InvivoGen	tlrl-imqs
poly I:C HMW (in vitro studies)	InvivoGen	tlrl-pic
LPS from E. coli K12 (in vitro studies)	InvivoGen	tlrl-eklps
flagellin from Salmonella typhimurium (in vitro studies)	InvivoGen	tlrl-stfla
Critical Commercial Assays
Human cytokine 15-plex magnetic luminex assay	R&D Systems, a Bio-Techne brand	LXSAHM-15
PAXgene 96 Blood RNA kit	Qiagen	762331
QIAseq FastSelect rRNA kit	Qiagen	334386
QIAseq FastSelect GlobinRNA removal kit	Qiagen	334376
KAPA RNA HyperPrep Kit	Roche	8098107702
RNeasy 96 Kit	Qiagen	74181
NEBNext Ultra Directional RNA Library Prep Kit for Illumina	New England BIoLabs	E7420L
NovaSeq 6000 Sequencing System S1 300 cyle kit v1.0	Illumina	20012863
NovaSeq 6000 Sequencing System S2 300 cyle kit v1.0	Illumina	20012860
NovaSeq 6000 Sequencing System S4 300 cyle kit v1.0	Illumina	20012866
Deposited Data
KSPZV1 RNA-seq dbGaP	ClinicalTrials.gov Identifier: NCT02687373	phs002196.v1.p1
VRC312 RNA-seq dbGaP	ClinicalTrials.gov Identifier: NCT01441167	phs002422.v1.p1
VRC314 RNA-seq dbGaP	ClinicalTrials.gov Identifier: NCT02015091	phs002423.v1.p1
Experimental Models: cell lines
THP-1 cells (human monocytic cell line derived from an acute monocytic leukemia patient)	American Type Culture Collection (ATCC)	THP-1 ATCC® TIB-202™
Experimental Models: organisms/strains
C57BL/6 mice	Charles River Laboratories
Anopheles stephensi mosquitoes infected with P.yoelli	Seattle Children’s Research Institute
Plasmodium yoelii sporozoites	Seattle Children’s Research Institute
Oligonucleotides
P. yoelii 18S forward primer	5’- GGG GAT TGG TTT TGA CGT TTT TGC G-3’
P. yoelii 18S reverse primer	5’- AAG CAT TAA ATA AAG CGA ATA CAT CCT TAT-3’
Murine GAPDH forward primer	5’- CCT CAA CTA CAT GGT TTA CAT-3’
Murine GAPDH reverse primer	5’- GCT CCT GGA AGA TGG TGA TG-3’
TaqMan probe sequence	56-FAM/CA ATT GGT T/ZEN/T ACC TTT TGC TCT TT/3IABkFQ
Software and Algorithms
R version 4.0.5	https://www.r-project.org/about.html
RStudio Desktop 1.2.1335	https://www.rstudio.com/products/rstudio/
aod	https://cran.r-project.org/web/packages/aod/index.html
caret	https://CRAN.R-project.org/package=caret
caTools	https://CRAN.R-project.org/package=caTools
e1071	https://CRAN.R-project.org/package=e1071
dplyr	https://cran.r-project.org/web/packages/dplyr/index.html
openxlsx	https://CRAN.R-project.org/package=openxlsx
pROC	http://www.biomedcentral.com/1471-2105/12/77/
glmnet	https://www.jstatsoft.org/v33/i01/
tidyverse	https://doi.org/10.21105/joss.01686
xgboost	https://CRAN.R-project.org/package=xgboost
missMDA	https://cran.r-project.org/web/packages/circlize/index.html
circlize	https://cran.r-project.org/web/packages/circlize/index.html
Trimmomatic	http://www.usadellab.org/cms/?page=trimmomatic
Bowtie2	http://bowtie-bio.sourceforge.net/bowtie2/index.shtml
HTSeq	https://htseq.readthedocs.io/en/master/
Other

### Sheet: Example-p53 paper
REAGENT or RESOURCE	SOURCE	IDENTIFIER
Antibodies
anti-human CD10 Brilliant Violet 510 clone HI10A	BioLegend	312219
anti-human CD10 Brilliant Violet 605 clone HI10A	BD Biosciences	562978
anti-human CD14 Brilliant Violet 785 clone M5E2	BioLegend	301840
anti-human CD14 PE clone M5E2	BD Biosciences	555398
anti-human CD14 PE-Cy7 clone M5E2	BD Biosciences	557742
anti-human CD16 Brilliant Violet 605 clone 3G8	BioLegend	302040
anti-human CD19 Brilliant Violet 785 clone HIB19	BioLegend	302240
anti-human CD19 Brilliant Violet Violet 480 clone SJ25C1	BD Biosciences	566103
anti-human CD21 APC clone HB5	Ebioscience/Thermo Fisher Scientific	17-0219-42
anti-human CD21 PE clone HB5	Ebioscience/Thermo Fisher Scientific	12-0219-42
anti-human CD23 Brilliant Violet Violet 711 clone EBVCS-5	BD Biosciences	743430
anti-human CD23 PE-Cy7 clone EBVCS-5	BioLegend	338516
anti-human CD27 Brilliant Violet 421 clone M-T271	BioLegend	356418
anti-human CD27 Brilliant Violet 650 clone L128	BD Biosciences	563228
anti-human CD3 Horizon V500 clone UCHT1	BD Biosciences	561416
anti-human CD4 PE-CF594 clone RPA-T4	BD Biosciences	562281
anti-human CD4 PerCP clone RPA-T4	BioLegend	300527
anti-human CD4 PerCP/Cy5.5 clone RPA-T4	BioLegend	300530
anti-human CD56 Brilliant Violet 711 clone 5.1H11	BioLegend	362541
anti-human CD56 Brilliant Violet 650 clone NCAM16.2	BD Biosciences	564057
anti-human CD8 PE-Cy7 clone RPA-T8	BD Biosciences	557746
anti-human CD8a Brilliant Violet 570 clone RPA-T8	BioLegend	301038
anti-human GATA3 PE-Cy7 clone L50-823	BD Biosciences	560405
anti-human p53 Alexa Fluor 647 clone DO-1	SantaCruz	sc-126 AF647
anti-human p53 Alexa Fluor 647 clone PAb 240	Novus Biologicals	NB200-103AF647
anti-human STAT6 PerCP-Cy5.5 clone 23/Stat6	BD Biosciences	564149
anti-human T-bet PE-CF594 clone O4-46	BD Biosciences	562467
Biological Samples
human peripheral blood mononuclear cells	Kalifabougou cohort of malaria immunity	https://clinicaltrials.gov/ct2/show/NCT01322581
human plasma	Kalifabougou cohort of malaria immunity	https://clinicaltrials.gov/ct2/show/NCT01322581
human whole-blood genomic DNA	Kalifabougou cohort of malaria immunity	https://clinicaltrials.gov/ct2/show/NCT01322581
human whole-blood RNA	Kalifabougou cohort of malaria immunity	https://clinicaltrials.gov/ct2/show/NCT01322581
Chemicals, Peptides, and Recombinant Proteins
Nutlin-3	Sigma	N-6287
Critical Commercial Assays
Bio-Plex Pro Human Cytokine 17-plex Assay	Bio-Rad	M5000031YV
Bio-Plex Pro Human IgE Isotyping Assay	Bio-Rad	171A3102M
Bio-Plex Pro Mouse Cytokine Th1 Panel	Bio-Rad	L6000004C6
HiSeq 2000 paired-end Sequencing Kit, V3	Illumina	SY-401-1001
Pf1000 Antigen protein array	University of California Irvine	Probed on 05/07/2014 Pf1000 chip printed at UCI , Omnigrid 100, 16 April 2014 Chips used 1-41 PNG reference sera used
ScriptSeq Complete Gold Kit (Blood)	Illumina	BGGB1324
ScriptSeq™ v2 RNA-Seq Library Preparation Kit	Epicentre (Illumina)	SSV21124
SuperScript® VILO cDNA Synthesis Kit	Invitrogen	11754050
Deposited Data
Resource website for the Systems Immunology of Malaria publication	this paper	Immport link
RNA-seq data	This paper	https://www.ncbi.nlm.nih.gov/geo/query/acc.cgi?acc=GSE52166
Experimental Models: Organisms/Strains
Plasmodium falciparum 3D7	MR4	MRA-102G
Plasmodium falciparum HB3	MR4	MRA-155G
Plasmodium yoelii 17XNL GFP	MR4	MRA-817
super p53 C57BL/6 mice	David G Kirsch (Duke University)	http://dx.doi.org/10.1093/emboj/cdf595
wild-type C57BL/6 mice (littermate controls)	This paper
Oligonucleotides
P. falciparum microsatellite analysis
ARA2-3(F): GTACATATGAATCACCAA	https://doi.org/10.1186/1475-2875-11-207	N/A
ARA2-F: GAATAAACAAAGTATTGCT (FAM)	https://doi.org/10.1186/1475-2875-11-207	N/A
ARA2-R: GCTTTGAGTATTATTAATA	https://doi.org/10.1186/1475-2875-11-207	N/A
PFPK2-3R: CCTCAGACTGAAATGCAT	https://doi.org/10.1186/1475-2875-11-207	N/A
PFPK2-F: CTTTCATCGATACTACGA	https://doi.org/10.1186/1475-2875-11-207	N/A
PFPK2-R: AAAGAAGGAACAAGCAGA (HEX)	https://doi.org/10.1186/1475-2875-11-207	N/A
Poly α-3(IR): GAAATTATAACTCTACCA (FAM)	https://doi.org/10.1186/1475-2875-11-207	N/A
Poly α-F: AAAATATAGACGAACAGA	https://doi.org/10.1186/1475-2875-11-207	N/A
Poly α-R: ATCAGATAATTGTTGGTA	https://doi.org/10.1186/1475-2875-11-207	N/A
TA40 For: AAGGGATTGCTGCAAGGT	https://doi.org/10.1186/1475-2875-11-207	N/A
TA40 Rev-1: GAAATTGGCACCACCACA	https://doi.org/10.1186/1475-2875-11-207	N/A
TA40 Rev-2: CATCAATAAAATCACTACTA (PET)	https://doi.org/10.1186/1475-2875-11-207	N/A
TA81-3F: GAAGAAATAAGGGAAGGT	https://doi.org/10.1186/1475-2875-11-207	N/A
TA81-F: TGGACAAATGGGAAAGGATA (PET)	https://doi.org/10.1186/1475-2875-11-207	N/A
TA81-R: TTTCACACAACACAGGATT	https://doi.org/10.1186/1475-2875-11-207	N/A
TA87-3F: ATGGGTTAAATGAGGTACA	https://doi.org/10.1186/1475-2875-11-207	N/A
TA87-F: AATGGCAACACCATTCAAC (HEX)	https://doi.org/10.1186/1475-2875-11-207	N/A
TA87-R: ACATGTTCATATTACTCAC	https://doi.org/10.1186/1475-2875-11-207	N/A
P. falciparum parasite density
rFAL1: 5′ TTAAACTGGTTTGGGAAAACCAAATATATT 3′	Snounou, G. et al. 1993 [12]	N/A
rFAL2: 5′ ACACAATGAACTCAATCATGACTACCCGTC 3′	Snounou, G. et al. 1993 [12]	N/A
rPLU5: 5′ CCTGTTGTTGCCTTAAACTTC 3′	Snounou, G. et al. 1993 [12]	N/A
rPLU6: 5′ TTAAAATTGTTGCAGTTAAAACG 3′	Snounou, G. et al. 1993 [12]	N/A
human GAPDH F2: 5′ CGACCACTTTGTCAAGCTCA 3′	Smith, P.H. et al. 2011 [13]	N/A
human GAPDH R2: 5′ GGTGGTCCAGGGGTCTTACT 3′	Smith, P.H. et al. 2011 [13]	N/A
Human RT qPCR targets
CD14 forward TCAGAGGTTCGGAAGACTTATCG	This paper	N/A
CD14 probe FAM-CAGGACGCGCGCTCCATGG-BHQ1	This paper	N/A
CD14 reverse TCATCGTCCAGCTCACAAGGT	This paper	N/A
FCER1G forward AGTGCGAAAGGCAGCTATAACC	This paper	N/A
FCER1G probe FAM_CGTAAGTCTCCTGGTTCCTGGTGCTCA-BHQ1	This paper	N/A
FCER1G reverse TACTGTGGTGGTTTCTCATGCTTC	This paper	N/A
PUM1 forward GGAGTCTACCCTGCCAGTCT	This paper	N/A
PUM1 probe CalFluorGold540-ACGGAGAACCTGCTGCTGTCCTTGCT-BHQ1	This paper	N/A
PUM1 reverse GACGTTGGCTGGCTCCTC	This paper	N/A
PUM1 Taqman primer/probe set	Thermo Fisher Scientific	Hs00472881_m1 (VIC)
TP53 Taqman primer/probe set	Thermo Fisher Scientific	Hs01034249_m1 (FAM)
Other pathogen detection
Ancylostoma duodenale FWD Primer (5'-3') GTATTTCACTCATATGATCGAGTGTTC	doi: 10.1371/journal.pntd.0004578	N/A
Ancylostoma duodenale Probe 5'-TGACAGTGTGTCATACTGTGGAAA-3'	doi: 10.1371/journal.pntd.0004578	N/A
Ancylostoma duodenale REV Primer (5'-3') GTTTGAATTTGAGGTATTTCGACCA	doi: 10.1371/journal.pntd.0004578	N/A
Ascaris lumbricoides FWD Primer (5'-3') GTAATAGCAGTCGGCGGTTTCTT	doi: 10.1371/journal.pntd.0004578	N/A
Ascaris lumbricoides Probe 5'-TTGGCGGACAATTGCATGCGAT-3'	doi: 10.1371/journal.pntd.0004578	N/A
Ascaris lumbricoides REV Primer (5'-3') GCCCAACATGCCACCTATTC	doi: 10.1371/journal.pntd.0004578	N/A
Mansonella perstans FWD Primer (5'-3') CGTTGATATTTGAATGCACGACAATG	doi: 10.4269/ajtmh.15-0746	N/A
Mansonella perstans Probe 5'-CCGACGTGCACACCAT-3'	doi: 10.4269/ajtmh.15-0746	N/A
Mansonella perstans REV Primer (5'-3') GGCCGAAACATTCAATTACCTCAA	doi: 10.4269/ajtmh.15-0746	N/A
Necator americanus FWD Primer (5'-3') CCAGAATCGCCACAAATTGTAT	doi: 10.1371/journal.pntd.0004578	N/A
Necator americanus Probe 5'-CCCGATTTGAGCTGAATTGTCAAA-3'	doi: 10.1371/journal.pntd.0004578	N/A
Necator americanus REV Primer (5'-3') GGGTTTGAGGCTTATCATAAAGAA	doi: 10.1371/journal.pntd.0004578	N/A
Strongyloides stercoralis FWD Primer (5'-3') CGCTCCAGAATTAGTTCCAGTT	doi: 10.1371/journal.pntd.0004578	N/A
Strongyloides stercoralis Probe 5'-ACAGTCTCCAGTTCACTCCAGAAGAGT-3'	doi: 10.1371/journal.pntd.0004578	N/A
Strongyloides stercoralis REV Primer (5'-3') GCAGCTTAGTCGAAAGCATAGA	doi: 10.1371/journal.pntd.0004578	N/A
Trichuris trichiura FWD Primer (5'-3') GGCGTAGAGGAGCGATTT	doi: 10.1186/s13071-016-1314-y	N/A
Trichuris trichiura Probe 5'-TTTGCGGGCGAGAACGGAAATATT-3'	doi: 10.1186/s13071-016-1314-y	N/A
Trichuris trichiura REV Primer (5'-3') TACTACCCATCACACATTAGCC	doi: 10.1186/s13071-016-1314-y	N/A
Software and Algorithms
bowtie2	http://bowtie-bio.sourceforge.net/bowtie2/index.shtml	Langmead B, Salzberg S. Fast gapped-read alignment with Bowtie 2. Nature Methods. 2012, 9:357-359.
caret R package	https://CRAN.R-project.org/package=caret	Kuhn, K. (2008) "Building Predictive Models in R Using the caret Package" Journal of Statistical Software, Vol 28: 5
circlize R package	http://zuguang.de/circlize_book/book/	Gu, Z. (2014) circlize implements and enhances circular visualization in R. Bioinformatics.
corrplot R package	https://CRAN.R-project.org/package=corrplot
Cufflinks	http://cole-trapnell-lab.github.io/cufflinks/	Trapnell C, Roberts A, Goff L, Pertea G, Kim D, Kelley DR, Pimentel H, Salzberg SL, Rinn JL, Pachter L. Differential gene and transcript expression analysis of RNA-seq experiments with TopHat and Cufflinks. Nat Protoc. 2012 Mar 1;7(3):562-78.
diveRsity R package	doi:10.1111/2041-210X.12067	Keenan, K., McGinnity, P., Cross, T. F., Crozier, W. W. and Prodöhl, P. A. (2013), diveRsity: An R package for the estimation and exploration of population genetics parameters and their associated errors. Methods Ecol Evol, 4: 782–788
edgeR R package	DOI: 10.18129/B9.bioc.edgeR	Robinson MD, McCarthy DJ and Smyth GK (2010). “edgeR: a Bioconductor package for differential expression analysis of digital gene expression data.” Bioinformatics, 26, pp. -1. McCarthy, J. D, Chen, Yunshun, Smyth and K. G (2012). “Differential expression analysis of multifactor RNA-Seq experiments with respect to biological variation.” Nucleic Acids Research, 40(10), pp. -9.
glmnet R package	https://cran.r-project.org/web/packages/glmnet/index.html	Friedman, J., Hastie, T., and Tibshirani, R. (2010). Regularization Paths for Generalized Linear Models via Coordinate Descent. J Stat Softw 33, 1-22
impute R package	http://bioconductor.org/packages/release/bioc/html/impute.html	Hastie T, Tibshirani R, Narasimhan B and Chu G (2017). impute: impute: Imputation for microarray data. R package version 1.50.1
R version 3.3.3	https://www.r-project.org
RepeatMasker	http://repeatmasker.org	Smit, AFA, Hubley, R & Green, P. RepeatMasker Open-4.0. 2013-2015 <http://www.repeatmasker.org>
shiny R package	https://CRAN.R-project.org/package=shiny
survminer R package	https://CRAN.R-project.org/package=survminer
TopHat2	http://ccb.jhu.edu/software/tophat	https://doi.org/10.1186/gb-2013-14-4-r36
trimmed mean of M values (TMM) normalization		Robinson, M.D., and Oshlack, A. (2010). A scaling normalization method for differential expression analysis of RNA-seq data. Genome Biol 11, R25.
Other
